# Molecular Epidemiology of Diarrhoeagenic *Escherichia coli* in Africa: A Systematic Review and Meta-Analysis

**DOI:** 10.1101/2023.10.11.23296874

**Authors:** John Bosco Kalule, Linda A. Bester, Daniel L. Banda, Firehiwot Abera Derra, Francis Chikuse, Sofonias K. Tessema, Africa PGI Foodborne Diseases Genomic Surveillance Focus Group, Ebenezer Foster-Nyarko

## Abstract

**Introduction:** Diarrhoeagenic *Escherichia coli* (DEC) persistently challenges public health in Africa, contributing substantially to the diarrhoeal disease burden. This systematic review and meta-analysis illuminate the distribution and antimicrobial resistance (AMR) patterns of DEC pathotypes across the continent.

**Methods:** The review selectively focused on studies reporting prevalence and/or AMR of human-derived DEC pathotypes from African nations, excluding data from extra-intestinal, animal, and environmental sources, and studies focused on drug and mechanism experiments. Employing a robust search strategy, pertinent studies were retrieved from SCOPUS, PubMed, and EBSCOhost, processed with Covidence, and screened in alignment with PRISMA guidelines.

**Results:** The reviewed studies were predominantly hospital-based (80%) and paediatric-focused (91%), with a meagre 4.4% documenting DEC outbreaks. Seven DEC pathotypes were discerned, with Enteroaggregative *E. coli* (EAEC) being notably prevalent (43%, 95% CI: 30% – 55%) and Enteroinvasive *E. coli* (EIEC) least prevalent (24%, 95%CI: 17% – 32%). Identified non-susceptibilities were noted against essential antibiotics, including ciprofloxacin, ceftriaxone, and ampicillin, while instances of carbapenem and Extended-Spectrum Beta-Lactamase (ESBL) resistance were scarce.

**Conclusion:** Despite sporadic data on DEC prevalence and AMR in Africa, particularly in community settings, a palpable gap remains in real-time outbreak surveillance and comprehensive data documentation. Augmenting surveillance and embracing advancements in molecular/genomic characterisation techniques are crucial to precisely discerning the actual impact and resistance continuum of DEC in Africa.
