## Supplementary Table 1; Supplementary Table 2 for "Molecular Epidemiology of Diarrhoeagenic *Escherichia coli* in Africa: A Systematic Review and Meta-Analysis"

### Sheet: Supp_Table_1
Author/s	Title	DOI ref.
Seidman et al. 2016	Longitudinal comparison of antibiotic resistance in diarrheagenic and non-pathogenic Escherichia coli from young Tanzanian children	10.3389/fmicb.2016.01420
Brander et al. 2016	Host and environmental correslates of multi-drug resistance in Kenyan children with acute bacterial diarrhea	10.1371/journal.pntd.0005974
Dow et al. 2006	Phenotypic and genetic characterization of enteropathogenic Escherichia coli (EPEC) and entero-aggregative E. coli (EAEC) from diarrhoeal and non-diarrhoeal children in Libya	10.1016/j.cimid.2006.01.005
Lääveri et al. 2014	High number of diarrhoeal co-infections in travellers to Benin, West Africa.	10.1186/1471-2334-14-81
Onyango et al. 2009	Pathogenic Escherichia coli and food handlers in luxury hotels in Nairobi, Kenya	10.1016/j.tmaid.2009.07.005
Osman et al. 2012	Identification of serotypes and virulence markers of Escherichia coli isolated from human stool and urine samples in Egypt	10.4103/0255-0857.99492.
Oundo et al. 2009	Molecular typing and antibiotic susceptibility patterns of enteropathogenic and shigatoxin producing Escherichia coli isolated from food handlers in three areas of Kenya	10.4314/eamj.v86i6.54140
Lewnard et al. 2020	Incidence and etiology of clinically-attended, antibiotic-treated diarrhea among children under five years of age in low- and middle-income countries: Evidence from the Global Enteric Multicenter Study	10.1371/journal.pntd.0008520
Swierczewski et al. 2013	Surveillance for enteric pathogens in a case-control study of acute diarrhea in Western Kenya	10.1093/trstmh/trs022
Sang et al. 2012	Prevalence and antibiotic resistance of bacterial pathogens isolated from childhood diarrhoea in four provinces of Kenya	10.3855/jidc.2196
Kabayiza et al. 2014	Diarrhoeagenic microbes by real-time PCR in Rwandan children under 5 years of age with acute gastroenteritis	10.1111/1469-0691.12698
Saeed et al. 2015	Microbial aetiology of acute diarrhoea in children under five years of age in Khartoum, Sudan	10.1099/jmm.0.000043
Musafiri et al. 2019	Virulence characteristics and antimicrobial resistance profiles of Shiga toxin-producing Escherichia coli isolates from humans in South Africa: 2006-2013	10.3390/toxins11070424
Lupindu et al. 2014	Occurrence and characterization of Shiga toxin-producing Escherichia coli O157: H7 and other non-sorbitol-fermenting E. coli in cattle and humans in urban areas of Morogoro, Tanzania	10.1089/vbz.2013.1502
Oundo et al. 2008	High incidence of enteroaggregative Escherichia coli among food handlers in three areas of Kenya: a possible transmission route of travelers' diarrhea.	10.1111/j.1708-8305.2007.00174.x
Nweze, 2010	Aetiology of diarrhoea and virulence properties of diarrhoeagenic Escherichia coli among patients and healthy subjects in Southeast Nigeria.	10.3329/jhpn.v28i3.5551
Ochi et al. 2017	An outbreak of diarrhea in Mandera, Kenya, due to Escherichia coli serogroup O-nontypable strain that had a coding gene for enteroaggregative E. coli heat-stable enterotoxin 1	10.4269/ajtmh.16-0310
Ikumapayi et al. 2017	Identification of subsets of enteroaggregative Escherichia coli associated with diarrheal disease among under 5 years of age children from rural Gambia	10.4269/ajtmh.16-0705
Garrine et al. 2020	Low frequency of enterohemorrhagic, enteroinvasive and diffusely adherent Escherichia coli in children under 5 years in rural Mozambique: a case-control study.	10.1186/s12879-020-05380-1
Odetoyin et al. 2016	Diarrhoeagenic Escherichia coli in mother-child Pairs in Ile-Ife, South Western Nigeria.	10.1186/s12879-016-1365-x
Marbou et al. 2020	Profiling virulence and antimicrobial resistance markers of enterovirulent Escherichia coli from fecal isolates of adult patients with enteric infections in West Cameroon.	10.24171/j.phrp.2020.11.4.11
Williams et al. 2020	Prevalence and diversity of enteric pathogens among cholera treatment centre patients with acute diarrhea in Uvira, Democratic Republic of Congo.	10.1186/s12879-020-05454-0
Webale et al. 2020	Epidemiological patterns and antimicrobial resistance of bacterial diarrhea among children in Nairobi City, Kenya	PMID: 32821354; PMCID: PMC7417493.
Webale et al. 2020	Phenotypic and genotypic antibiotic resistant diarrheagenic Escherichia coli pathotypes isolated from children with diarrhea in Nairobi City, Kenya	10.4314/ejhs.v30i6.5
Tau et al. 2012	Escherichia coli O104 associated with human diarrhea, South Africa, 2004-2011	10.3201/eid1808.111616
Rajii et al. 2008	Prevalence and characterization of verotocytoxin producing Escherichia coli O157 from diarrhoea patients in Morogoro, Tanzania	10.4314/thrb.v10i3.14355
Rahouma et al. 2011	Enteric pathogens associated with childhood diarrhea in Tripoli-Libya	10.4269/ajtmh.2011.11-0116
Prah et al. 2021	Virulence profiles of diarrheagenic Escherichia coli isolated from the Western region of Ghana	10.1111/j.1708-8305.2007.00174.x
Omolajaiye et al. 2020	Pathotyping and antibiotic resistance profiling of Escherichia coli isolates from children with acute diarrhea in amatole district municipality of Eastern Cape, South Africa	10.1155/2020/4250165
Olowe et al 2014	Genotypes and phenotypes of Shiga toxin-producing Escherichia coli (STEC) in Abeokuta, Southwestern Nigeria	10.2147/IDR.S66268
Nyanga et al. 2017	Escherichia coli pathotypes and Shigella sero-groups in diarrheic children in Nairobi city, Kenya	PMID: 29118939; PMCID: PMC5660273
Ledwaba et al. 2018	Enteric pathogen co-infections in the paediatric population from rural communities in the Vhembe District, South Africa	10.7196/SAJCH.2018.v12.i4.1550
Kalule et al. 2018	Characterisation of STEC and other diarrheic E. coli isolated on CHROMagar™STEC at a tertiary referral hospital, Cape Town	10.1186/s12866-018-1195-7
Ifeanyi et al. 2018	Characterization of toxins and colonization factors of enterotoxigenic Escherichia coli isolates from children with acute Diarrhea in Abuja, Nigeria	10.5812/jjm.64269
Ifeanyi et al. 2015	Diarrheagenic Escherichia coli pathotypes isolated from children with diarrhea in the federal capital territory abuja, Nigeria	10.3855/jidc.5582
Hamed et al. 2017	Occurrence of virulent and antibiotic-resistant Shiga toxin-producing Escherichia coli in some food products and human stool in Egypt	10.14202/vetworld.2017.1233-1240
Foster-Nyarko et al. 2021	Genomic diversity of Escherichia coli from healthy children in rural Gambia	10.7717/peerj.10572
Metwally et al. 2007	Multiplex PCR for detection of diarrheagenic Escherichia coli in Egyptian children	10.3923/jms.2007.255.262 · Source: DOAJ
Chukwu et al. 2019	Antibiotic resistance profile and clonality of E. coli isolated from water and paediatric stool samples in the north-west, province South Africa	10.22207/JPAM.13.1.58
Chiyangi et al. 2017	Identification and antimicrobial resistance patterns of bacterial enteropathogens from children aged 0-59 months at the University Teaching Hospital, Lusaka, Zambia: A prospective cross sectional study	10.1186/s12879-017-2232-0
Belete et al. 2022	Molecular identification of diarrheagenic Escherichia coli pathotypes and their antibiotic resistance patterns among diarrheic children and in contact calves in Bahir Dar city, Northwest Ethiopia	10.1371/journal.pone.0275229
Ateba et al. 2008	Characterisation of Escherichia coli O157 strains from humans, cattle and pigs in the North-West Province, South Africa	10.1016/j.ijfoodmicro.2008.08.011
Ali et al. 2014	Enteroaggregative Escherichia coli in diarrheic children in Egypt: Molecular characterization and antimicrobial susceptibility	10.3855/jidc.4077
Al-Gallas et al. 2007	Etiology of acute diarrhea in children and adults in Tunis, Tunisia, with emphasis on diarrheagenic Escherichia coli: Prevalence, phenotyping, and molecular epidemiology	10.4269/ajtmh.2007.77.571
Adamu et al. 2018	Virulent gene profile and antimicrobial susceptibility pattern of Shiga toxin-producing Escherichia coli (STEC) from humans in Maiduguri, Borno State, North-Eastern Nigeria	10.1007/s00580-017-2597-x

### Sheet: Supp_Table_2
Pathotype	Meta Estimate (%)	Lower Limit (%)	Upper Limit (%)
A: ETEC prevalence	36.2378	27.4261	45.0495
B: EPEC prevalence	30.6692	21.3225	40.016
C: EIEC prevalence	24.1904	16.5016	31.8792
D: EAEC prevalence	42.8017	30.4059	55.1976
E: STEC prevalence	27.8576	13.8611	41.8541
F: DAEC prevalence	36.1384	15.5444	56.7323
Pathotype 1	Pathotype 2	Difference in Estimates (%)	p-value	Significant after Bonferroni?
A: EAEC prevalence	B: ETEC prevalence	6.56394	5.24e-11	TRUE
A: EAEC prevalence	C: DAEC prevalence	6.66339	2.68e-11	TRUE
A: EAEC prevalence	D: EPEC prevalence	12.1325	0	TRUE
A: EAEC prevalence	E: STEC prevalence	14.9442	0	TRUE
A: EAEC prevalence	F: EIEC prevalence	18.6114	0	TRUE
B: ETEC prevalence	C: DAEC prevalence	0.0994516	0.92078	FALSE
B: ETEC prevalence	D: EPEC prevalence	5.56856	2.57e-08	TRUE
B: ETEC prevalence	E: STEC prevalence	8.38022	0	TRUE
B: ETEC prevalence	F: EIEC prevalence	12.0474	0	TRUE
C: DAEC prevalence	D: EPEC prevalence	5.46911	4.52e-08	TRUE
C: DAEC prevalence	E: STEC prevalence	8.28077	2.22e-16	TRUE
C: DAEC prevalence	F: EIEC prevalence	11.948	0	TRUE
D: EPEC prevalence	E: STEC prevalence	2.81166	0.00492864	FALSE
D: EPEC prevalence	F: EIEC prevalence	6.47886	9.24e-11	TRUE
E: STEC prevalence	F: EIEC prevalence	3.66719	0.000245226	TRUE
